# Exploration of interethnic variation in the ibuprofen metabolizing enzyme CYP2C9: a genetic-based cautionary guide for treatment of COVID-19 symptoms

**DOI:** 10.1101/2021.01.09.21249508

**Authors:** Ammar Ali Almarzooq

## Abstract

Coronavirus disease 2019 (COVID-19), is a rapidly spreading infectious illness that causes a debilitating respiratory syndrome. While non-steroidal anti-inflammatory drugs (NSAIDs), may be prescribed for the management of pain and fever, there was early controversy on the use of ibuprofen for symptomatic treatment of COVID-19. P450 enzyme CYP2C9 are known to be involved in the metabolism of NSAIDs. Although no study has been conducted in the setting of population genetics in patients with COVID-19 yet, there are plausible mechanisms by which genetic determinants may play a role in adverse drug reactions (ADRs). In this work, we adjusted expected phenotype frequencies based on racial demographic models dependent on population ancestry in drug responses and toxicity events associated with ibuprofen treatment. A cohort of 101 Jordanian Arab samples retrospectively were selected and genotyped using Affymetrix DMET Plus Premier Package, within the context of over 100,000 global subjects in 417 published reports. European populations are 7.2x more likely to show impaired ibuprofen metabolism than Sub-Saharan populations, and 4.5x more likely than East Asian ancestry populations. Hence, a proactive assessment of the most likely gene-drug candidates will lead to more effective treatments and a better understanding of the role of pharmacogenetics for COVID-19.
