## Supplement Table 2 for "Exploration of interethnic variation in the ibuprofen metabolizing enzyme CYP2C9: a genetic-based cautionary guide for treatment of COVID-19 symptoms"

### Sheet: Sheet1
Table S6A. D2-LDmatrix
	g.5080C>A	g.8301T>C	g.8577G>A	g.8633C>T	g.15560A>G	g.15626delA	g.38522A>G	g.47567C>T	g.47639A>C	g.47644C>G	g.55221C>T	g.55323A>T	g.55363C>T
g.5080C>A	1	1	0.857	1	1	1	1	1	1	1	1	1	1
g.8301T>C	1	1	1	1	1	1	1	1	1	1	1	1	1
g.8577G>A	0.857	1	1	1	1	1	1	1	1	1	1	1	1
g.8633C>T	1	1	1	1	1	1	1	1	1	1	1	1	1
g.15560A>G	1	1	1	1	1	1	1	0.063	1	1	1	1	1
g.15626delA	1	1	1	1	1	1	1	1	1	1	1	1	1
g.38522A>G	1	1	1	1	1	1	1	1	1	1	1	1	1
g.47567C>T	1	1	1	1	0.063	1	1	1	1	1	1	1	1
g.47639A>C	1	1	1	1	1	1	1	1	1	1	1	0.996	1
g.47644C>G	1	1	1	1	1	1	1	1	1	1	1	1	1
g.55221C>T	1	1	1	1	1	1	1	1	1	1	1	1	1
g.55323A>T	1	1	1	1	1	1	1	1	0.996	1	1	1	1
g.55363C>T	1	1	1	1	1	1	1	1	1	1	1	1	1
Table S6B. R2-LDmatrix
	g.5080C>A	g.8301T>C	g.8577G>A	g.8633C>T	g.15560A>G	g.15626delA	g.38522A>G	g.47567C>T	g.47639A>C	g.47644C>G	g.55221C>T	g.55323A>T	rs9332239
g.5080C>A	1	0	0.244	0	0	0	0	0	0	0	0	0	0
g.8301T>C	0	1	0	0	0	0	0	0	0	0	0	0	0
g.8577G>A	0.244	0	1	0	0	0	0	0	0	0	0	0	0
g.8633C>T	0	0	0	1	0.001	0	0	0	0.003	0	0.002	0.003	0
g.15560A>G	0	0	0	0.001	1	0	0	0.001	0.001	0	0.001	0.001	0
g.15626delA	0	0	0	0	0	1	0	0	0	0	0	0	0
g.38522A>G	0	0	0	0	0	0	1	0	0	0	0	0	0
g.47567C>T	0	0	0	0	0.001	0	0	1	0	0	0	0	0
g.47639A>C	0	0	0	0.003	0.001	0	0	0	1	0	0.002	0.983	0
g.47644C>G	0	0	0	0	0	0	0	0	0	1	0	0	0
g.55221C>T	0	0	0	0.002	0.001	0	0	0	0.002	0	1	0.002	0
g.55323A>T	0	0	0	0.003	0.001	0	0	0	0.983	0	0.002	1	0
g.55363C>T	0	0	0	0	0	0	0	0	0	0	0	0	1
