## Supplement Table 3 for "Exploration of interethnic variation in the ibuprofen metabolizing enzyme CYP2C9: a genetic-based cautionary guide for treatment of COVID-19 symptoms"

### Sheet: Sheet1
Table S7. The negative logarithm of adjusted significance values (NG_008385.1)
SNP	p-value	Heatmap (-log p-value)
g.8633C>T	0.37	0
g.47639A>C	0.804	0
g.47640T>C	0.817	0
g.47644C>G	1	0
g.15626delA	1	0
g.5080C>A	4.93e-22	18.71
g.15560A>G	N/A	N/A
g.15623A>G	N/A	N/A
g.47567C>T	1	0
g.55363C>T	0.119	0
g.8301T>C	N/A	N/A
g.8577G>A	0.119	0
g.14125C>A	N/A	N/A
g.38522A>G	N/A	N/A
g.8556_8565delAGAAATGGAA	N/A	N/A
g.55221C>T	N/A	N/A
g.47637A>G	N/A	N/A
g.55323A>T	N/A	N/A
