## Supplement Table 4 for "Exploration of interethnic variation in the ibuprofen metabolizing enzyme CYP2C9: a genetic-based cautionary guide for treatment of COVID-19 symptoms"

### Sheet: Sheet1
Table S8. Estimating of pairwise Fst of the Jordanian and 22 populations from 1000 Genome Project Phase III (1KG-P3)
	Jordanian*	GBR	IBS	FIN	CEU	TSI	PJL	STU	ITU	GIH	BEB	ASW	CHS	ACB	KHV	CHB	CDX	JPT	YRI	ESN	MSL	LWK	GWD
Jordanian*	0
GBR	0.00597034	0
IBS	0.00639253	0.000988357	0
FIN	0.00669197	0.00274484	0.00237751	0
CEU	0.0099489	0.00780431	0.00395453	0.00426403	0
TSI	0.0112105	0.00782557	0.00593305	0.00669197	0.000568652	0
PJL	0.0151091	0.00831438	0.00831438	0.011316	0.00253991	0.00241105	0
STU	0.0204633	0.0131182	0.0121196	0.0113564	0.00576103	0.00354711	0.00108241	0
ITU	0.023757	0.0131384	0.0193268	0.0121196	0.00782557	0.00784147	0.00220739	0.000225469	0
GIH	0.0252652	0.0147377	0.0215435	0.0121693	0.0099489	0.00881789	0.00360344	0.00108241	0.000225469	0
BEB	0.0295283	0.0163588	0.0248251	0.0140676	0.0113564	0.0112105	0.00436243	0.002224	0.00206143	0.0023266	0
ASW	0.0312762	0.0180585	0.0273845	0.0145237	0.0179129	0.0121693	0.00780431	0.00423926	0.00220739	0.00360344	0.00206143	0
CHS	0.034878	0.0223419	0.0320312	0.0174402	0.0229483	0.0206996	0.00991652	0.0131182	0.00529362	0.00423926	0.002224	0.00175242	0
ACB	0.0349088	0.0308879	0.034235	0.0225901	0.0302052	0.0226323	0.0151091	0.0145237	0.0163588	0.00529362	0.0023266	0.00816715	0.000620455	0
KHV	0.0373074	0.0327105	0.0442997	0.0244492	0.0320276	0.0262062	0.0176874	0.0204633	0.0174402	0.0180585	0.00436243	0.00957623	0.0011691	0.00175242	0
CHB	0.0381243	0.0334672	0.0508407	0.0251469	0.0372547	0.029745	0.0193268	0.0232135	0.0223388	0.0225901	0.0223419	0.014447	0.00429569	0.00713897	0.000617421	0
CDX	0.0418782	0.0385151	0.057602	0.0257395	0.0403762	0.0349319	0.0206996	0.0254249	0.023757	0.0248251	0.0251469	0.0167817	0.0103887	0.00749504	0.0011691	0.000617421	0
JPT	0.0516906	0.0463665	0.0605267	0.0303602	0.0564299	0.0560046	0.0264695	0.0273435	0.0265816	0.0262062	0.034235	0.03717	0.0228494	0.0193683	0.00716949	0.00260335	0.00260335	0
YRI	0.0612619	0.0485806	0.0649773	0.035957	0.0612568	0.0633519	0.0299401	0.0273845	0.0300052	0.028602	0.0348216	0.0380518	0.0232135	0.0319246	0.0180937	0.0069185	0.00343572	0.00343572	0
ESN	0.0662764	0.0500466	0.0702064	0.0388003	0.0625614	0.0639319	0.0305524	0.029745	0.0320312	0.0302052	0.0357956	0.0382854	0.0244492	0.0349088	0.0257395	0.0187688	0.00429569	0.0069185	0.00396643	0
MSL	0.0689505	0.0673401	0.076785	0.0399591	0.0639107	0.0651091	0.0350443	0.0320276	0.0341517	0.0443161	0.0369263	0.0388003	0.0264695	0.0395322	0.0260567	0.0262972	0.0119035	0.00716949	0.00713897	0.00396643	0
LWK	0.0799373	0.0773116	0.0777875	0.0424637	0.0675808	0.0665116	0.03821	0.0346666	0.0349319	0.0478488	0.0389548	0.0428892	0.0308879	0.0417123	0.0268113	0.0265816	0.0276094	0.00765228	0.00957623	0.00538209	0.00296255	0
GWD	0.0854202	0.0827142	0.082784	0.055635	0.0701779	0.0710826	0.0399402	0.0443063	0.0372547	0.048582	0.0397545	0.0431242	0.0348216	0.0421322	0.0299401	0.0273435	0.0303602	0.0103887	0.0106347	0.00816715	0.00749504	0.00538209	0
*Current study
