## Supplement Table 5 for "Exploration of interethnic variation in the ibuprofen metabolizing enzyme CYP2C9: a genetic-based cautionary guide for treatment of COVID-19 symptoms"

### Sheet: Sheet1
Table S3. Reference populations of 19 public worldwide populations for the MDS analysis (with the Jordanian Arab population)
		CYP2C9 alleles (%)
	Population	*1	*2	*3	N	PMID
Near Eastern	Jordanian	82.2	9.4	8.4	101	Current Study
	Lebanese	79.2	11.2	9.6	161	21651319
	Saudi Arabian1	80.8	11	8	112	31889870
	Egyptian	82	12	6	247	15452553
	Tunisia	78	13.9	8.1	258	26690534
	Turkish	79.4	10.6	10	499	10510154
	Iranian	79.3	11	9.7	160	12428110
European	British	79	12.5	8.5	100	8946475
	Italian	79.6	11.2	9.2	157	11678789
	Spanish	74.5	15.6	9.8	102	12734606
African	Afro-American1	98.5	1	0.5	100	8873220
	Afro-American2	94.6	2.5	1.3	120	11455026
	Ethiopian	93.3	4.3	2.3	150	11678789
East Asian	Chinese1	98.3	0	1.7	115	7773301
	Chinese2	95.1	0	4.9	102	11697742
	Japanese1	98.2	0	1.8	140	9631918
	Japanese2	97.9	0	2.1	218	9352578
	Korean	98.9	0	1.1	574	11298075
	Taiwanese	97.4	0	2.6	98	8873220
