## Supplemental Table 6 for "Exploration of interethnic variation in the ibuprofen metabolizing enzyme CYP2C9: a genetic-based cautionary guide for treatment of COVID-19 symptoms"

### Sheet: Sheet1
Table S9. Estimating of pairwise Fst of the Jordanian Arab population and 18 public worldwide populations
	Jordanian*	Saudi Arabian	Italian	Turkish	Iranian	Egyptians	Lebanese	British	Tunisia	Spanish	Ethiopian	Afro- American2	Chinese2	Taiwanese	Japanese2	Japanese1	Chinese1	Afro- American1	Korean
Jordanian*	0
Saudi Arabian	0.000736469	0
Italian	0.00162493	0.00025976	0
Turkish	0.00179975	0.000277067	4.59563e-05	0
Iranian	0.00192032	0.000434371	5.46773e-05	3.72532e-05	0
Egyptians	0.00202836	0.000628541	6.03349e-05	8.00812e-05	8.56465e-06	0
Lebanese	0.00207053	0.000736469	0.000149912	0.000149912	3.72532e-05	0.000588218	0
British	0.0029937	0.000760994	0.000434371	0.000750361	0.000122783	0.00101128	4.59563e-05	0
Tunisia	0.00560283	0.00101128	0.00155309	0.00179975	0.000805315	0.00233387	0.000417466	0.000417466	0
Spanish	0.013687	0.0034064	0.00253437	0.0023001	0.00183078	0.00264933	0.000901504	0.000537696	0.000433931	0
Ethiopian	0.0411405	0.00689178	0.00561123	0.00423766	0.00332339	0.00332339	0.00186316	0.00085766	0.00152984	0.00263462	0
Afro-American2	0.0596847	0.00862578	0.00601783	0.00642696	0.00348752	0.00354459	0.00207053	0.00132288	0.00155309	0.00411792	0.00275821	0
Chinese2	0.0623469	0.0336549	0.0102084	0.00747952	0.00578649	0.00374356	0.00315598	0.00165137	0.00176679	0.00494308	0.00699326	0.00275821	0
Taiwanese	0.0895276	0.0490732	0.0388853	0.0109566	0.00676347	0.00384426	0.00323548	0.00192924	0.0023001	0.00542294	0.0128242	0.0106098	0.00730212	0
Japanese2	0.096791	0.0690199	0.0566103	0.038829	0.0111382	0.00568239	0.00542294	0.00233387	0.00231904	0.00578649	0.0196282	0.0112312	0.0102631	0.000544622	0
Japanese1	0.101409	0.0739248	0.077267	0.0580168	0.0398517	0.0114915	0.00655872	0.0029937	0.00234324	0.00601783	0.0209771	0.0135546	0.0106098	0.00148631	0.000235355	0
Chinese1	0.102993	0.101407	0.0805503	0.0785851	0.058511	0.03285	0.0114162	0.00411792	0.00354459	0.00642696	0.023183	0.0136191	0.0115404	0.00192345	0.000429158	2.90828e-05	0
Afro-American1	0.105493	0.10865	0.109285	0.0801852	0.0792515	0.0440303	0.040617	0.00463022	0.00375314	0.00862578	0.0257499	0.0151163	0.0128242	0.00617719	0.000544622	0.000235355	2.90828e-05	0
Korean	0.112988	0.113238	0.116734	0.109614	0.0816493	0.0637946	0.059111	0.012358	0.00381158	0.0104308	0.0257929	0.0154967	0.0147326	0.00730212	0.0031711	0.00148631	0.000429158	0.00294832	0
*Current study
