## Supplemental Table 7 for "Exploration of interethnic variation in the ibuprofen metabolizing enzyme CYP2C9: a genetic-based cautionary guide for treatment of COVID-19 symptoms"

### Sheet: Sheet1
Table S10. Biogeographical groups and pharmacogenetic analyses for UGT1A1/Atazanavir and CYP2D6/ Fluvoxamine associations.
				Jordanian**	Sub-Saharan African	African American/ Afro-Caribbean	European	Near Eastern	East Asian	Central/South	American	Latino	Oceanian
CYP2D6	Allelic Frequency		*2	0.094	0.013	0.022	0.127	0.13	0.002	0.114	0.033	0.076	0.029
			*3	0.084	0.011	0.014	0.076	0.083	0.038	0.11	0.03	0.04	0.016
			*5	0	0.01	0.012	0	0.001	0	0	0.001	0.009
			*6	0	0.009	0.009	0	0	0	0	0	0.001
			*8		0.076	0.059	0.002	0.001	0.004	0.001	0.02	0.007
			*9	0	0.13	0		0	0	0
			*11	0	0.026	0.014	0.002	0	0	0.001	0.003	0.003
			*42					0.001	0.01
			*55						0.01
			Others	0	0	0	0	0.004	0.02	0	0	0	0
	EHR Priority Notation		Abnormal/Priority/ High Risk	0.33	0.27	0.24	0.37	0.39	0.15	0.4	0.17	0.25	0.09
	Ibuprofen (Level 1A Pharm GKB)	Allelic Frequency	*2	0.094	0.013	0.022	0.127	0.13	0.002	0.114	0.033	0.076	0.029
			*3	0.084	0.011	0.014	0.076	0.083	0.038	0.11	0.03	0.04	0.016
		EHR Priority Notation	Abnormal/Priority/ High Risk	0.33	0.05	0.07	0.36	0.38	0.08	0.4	0.12	0.22	0.09
Average frequencies based on the reported frequencies in one or multiple studies.
Based on the PharmGKB biogeographical groups https://www.pharmgkb.org/page/biogeographicalGroups
See allele definition table (https://www.pharmgkb.org/page/cyp2c9RefMaterials) for allele definitions
**Current study
