## Supplemental Table 9 for "Exploration of interethnic variation in the ibuprofen metabolizing enzyme CYP2C9: a genetic-based cautionary guide for treatment of COVID-19 symptoms"

### Sheet: Sheet1
Table S2. The 15 variants shared between the Jordanian Arab population and 22 global populations from the 1000 Genomes Project Phase III (1kG-p3) dataset
CYP2C9 RefSeqGene	Jordanian* TOTAL CNT	Jordanian* FRQ	BEB TOTAL CNT	BEB FRQ	KHV TOTAL CNT	KHV FRQ	CEU TOTAL CNT	CEU FRQ	JPT TOTAL CNT	JPT FRQ	GWD TOTAL CNT	GWD FRQ	YRI TOTAL CNT	YRI FRQ	ASW TOTAL CNT	ASW FRQ	ITU TOTAL CNT	ITU FRQ	CHS TOTAL CNT	CHS FRQ	PJL TOTAL CNT	PJL FRQ	TSI TOTAL CNT	TSI FRQ	ACB TOTAL CNT	ACB FRQ	CDX TOTAL CNT	CDX FRQ	ESN TOTAL CNT	ESN FRQ	GBR TOTAL CNT	GBR FRQ	LWK TOTAL CNT	LWK FRQ	FIN TOTAL CNT	FIN FRQ	GIH TOTAL CNT	GIH FRQ	CHB TOTAL CNT	CHB FRQ	IBS TOTAL CNT	IBS FRQ	MSL TOTAL CNT	MSL FRQ	STU TOTAL CNT	STU FRQ
g.8301T>C	202	0	172	0	198	0.01	198	0	208	0	226	0	216	0	122	0	204	0	210	0	192	0	214	0	192	0	186	0.01	198	0	182	0	198	0	198	0	206	0	206	0	214	0	170	0	204	0
g.8577G>A	202	0	172	0.03	198	0	198	0	208	0	226	0	216	0	122	0	204	0.02	210	0	192	0.01	214	0	192	0	186	0.01	198	0	182	0	198	0	198	0	206	0.02	206	0	214	0	170	0	204	0.02
g.8633C>T	202	0.094	172	0.02	198	0	198	0.15	208	0	226	0	216	0	122	0.04	204	0.02	210	0	192	0.05	214	0.15	192	0.03	186	0	198	0	182	0.09	198	0	198	0.08	206	0.05	206	0	214	0.14	170	0	204	0.03
g.15560A>G	202	0	172	0	198	0	198	0.01	208	0	226	0.04	216	0.09	122	0.08	204	0	210	0	192	0	214	0	192	0.06	186	0	198	0.11	182	0	198	0.15	198	0	206	0	206	0	214	0	170	0.04	204	0
g.38522A>G	202	0	172	0	198	0	198	0	208	0	226	0	216	0	122	0	204	0	210	0	192	0	214	0	192	0	186	0	198	0	182	0	198	0	198	0	206	0	206	0	214	0	170	0	204	0
g.47567C>T	202	0	172	0	198	0	198	0	208	0	226	0.04	216	0.05	122	0.01	204	0	210	0	192	0	214	0	192	0.02	186	0	198	0.01	182	0	198	0.02	198	0.01	206	0	206	0	214	0	170	0.02	204	0
g.47639A>C	202	0.084	172	0.12	198	0.04	198	0.07	208	0.02	226	0	216	0	122	0.02	204	0.1	210	0.05	192	0.1	214	0.08	192	0.01	186	0.03	198	0	182	0.07	198	0	198	0.06	206	0.13	206	0.04	214	0.08	170	0	204	0.1
g.47644C>G	202	0	172	0	198	0	198	0	208	0	226	0.01	216	0.03	122	0.02	204	0	210	0	192	0	214	0	192	0.02	186	0	198	0.03	182	0	198	0.01	198	0	206	0	206	0	214	0	170	0.01	204	0
g.55323A>T	202	0.045	172	0.12	198	0.04	198	0.07	208	0.02	226	0	216	0	122	0.02	204	0.1	210	0.04	192	0.1	214	0.08	192	0.01	186	0.03	198	0	182	0.07	198	0.01	198	0.06	206	0.13	206	0.04	214	0.08	170	0	204	0.1
g.55363C>T	202	0	172	0	198	0	198	0.01	208	0	226	0	216	0	122	0	204	0	210	0	192	0	214	0.01	192	0	186	0	198	0	182	0	198	0	198	0	206	0	206	0	214	0	170	0	204	0
g.15623A>G	202	0	172	0	198	0	198	0.009	208	0	226	0	216	0	122	0	204	0	210	0	192	0	214	0	192	0	186	0	198	0	182	0	198	0	198	0	206	0	206	0	214	0	170	0	204	0
g.47637A>G	202	0	172	0	198	0	198	0	208	0	226	0	216	0	122	0	204	0	210	0	192	0	214	0	192	0	186	0	198	0	182	0	198	0	198	0	206	0	206	0	214	0	170	0	204	0
g.5080C>A	202	0.198	172	0.01	198	0	198	0	208	0	226	0	216	0	122	0	204	0	210	0	192	0	214	0	192	0	186	0	198	0	182	0	198	0	198	0	206	0	206	0	214	0	170	0	204	0
g.15626delA	202	0	172	0	198	0	198	0	208	0	226	0.009	216	0.02	122	0	204	0	210	0	192	0	214	0	192	0.005	186	0	198	0.02	182	0	198	0	198	0	206	0	206	0	214	0	170	0	204	0
g.55221C>T	202	0.045	172	0	198	0	198	0.01	208	0	226	0.2	216	0.12	122	0.09	204	0	210	0	192	0	214	0.2	192	0.083	186	0	198	0.096	182	0	198	0.09	198	0	206	0	206	0	214	0.04	170	0	204	0
*Current study
