## Supplemental Table 10 for "Exploration of interethnic variation in the ibuprofen metabolizing enzyme CYP2C9: a genetic-based cautionary guide for treatment of COVID-19 symptoms"

### Sheet: Sheet1
Table S4. The Jordanian Arab population and 118 populations from the Near Eastern (ESN) and European (EUR) groups
Authors	Year	PMID	Population group	Population details	Additional Population Information	Subject type	N Subjects genotyped	*2	*3
1000 Genomes Project phase 3	2015	26432245	European	European American	Utah Residents (CEPH) with Northern and Western Ancestry		99	0.152	0.066
1000 Genomes Project phase 3	2015	26432245	European	Italian	Toscani		107	0.154	0.084
1000 Genomes Project phase 3	2015	26432245	European	Finnish			99	0.081	0.056
1000 Genomes Project phase 3	2015	26432245	European	British	England and Scotland		91	0.088	0.071
1000 Genomes Project phase 3	2015	26432245	European	Spanish	Iberian Population		107	0.14	0.084
Scott SA	2010	20504253	European	Caucasian			106	0.151	0.057
Roberts RL	2014	23932726	European	Caucasian			852	0.135	0.055
Hashemi-Soteh SM	2012	22288731	European	British			561	0.106	0.053
Limdi NA et al.	2008	17653141	European	European American			218	0.1124	0.0482
Dickmann LJ	2001	11455026	European	European American			140	0.132	0.043
Soares RA	2012	22808915	European	Brazilian	White		608	0.114	0.039
Kubo K	2016	27503578	European	White			122	0.139	0.107
Scordo MG	2001	11678789	European	Italian			157	0.11	0.09
Wadelius M	2009	18574025	European	Swedish		Warfarin-treated cohort	1496	0.113	0.0709
Pautas	2010	19794411	European	Caucasian		Warfarin-treated cohort	283	0.132	0.07
Mazzaccara C	2013	23990957	European	Italian		Warfarin-treated cohort	266	0.157	0.098
van der Weide J	2001	11434505	European	Dutch		Epilepsy patients	60	0.142	0.092
Scordo MG	2002	12496751	European	Italian		Warfarin-treated cohort	93	0.124	0.129
Takahashi H	2003	12621390	European	Caucasian		Warfarin-treated cohort	47	0.223	0.053
Dorado P	2003	12734606	European	Spanish			102	0.156	0.098
Allabi A	2003	14616425	European	Belgian			121	0.1	0.074
LLerena A	2004	14726986	European	White European			64	0.148	0.085
Sandberg M	2004	15100169	European	White			126	0.161	0.168
Vianna-Jorge R	2004	15229460	European	White from Brazil			136	0.121	0.081
Garcia-Martin E	2004	15289789	European	Spanish			130	0.19	0.11
Scordo MG	2005	16236141	European	Italian			78	0.141	0.0769
Zandvliet A	2007	17504998	European	Caucasian		Oncology patients	46	0.13	0.12
Saraeva RB	2007	18021343	European	Bulgarian		Acencoumarol treated patients	96	0.16	0.06
Blanco G	2008	18216720	European	Spanish			311	0.1752	0.0852
Myrand SP	2008	18231117	European	Caucasian			284	0.133	0.056
Lopez-Rodriguez R	2008	18694831	European	Spanish			69	0.13	0.08
Markatos CN	2008	19018719	European	Greek			98	0.155	0.075
Karazniewicz-Iada M	2009	19480553	European	Polish			30	0.03	0.12
Limdi NA	2007	19802360	European	European American	Birmingham, AL	Warfarin treated patients	218	0.1124	0.0505
Ragia G	2009	19891554	European	Greek			176	0.131	0.034
Puehringer H	2010	20376629	European	European Caucasian	Clinics in Austria and Germany	Phenprocoumon treated patients	185	0.119	0.081
Holstein A	2011	21213107	European	Caucasian	East Westphalia, Germany	Diabetic patients	540	0.106	0.0852
Rodrigues Botton M	2011	21320153	European	European ancestry in Brazil	Southern Brazil	Warfarin treated patients	279	0.1344	0.054
Buzkova H	2012	22847201	European	Czech		Fluvastatin treated patients	87	0.098	0.057
Buzkova H	2012	22847201	European	Czech		Healthy controls	254	0.122	0.059
Andersson ML	2012	22594507	European	Swedish		Simvastatin treated patients and healthy controls	1132	0.1153	0.0733
Cabaleiro T	2013	23118323	European	Caucasian			246	0.15	0.089
Llerena A	2014	23959274	European	Cuban Caucasian			132	0.17	0.11
Martinez C	2014	25241292	European	Spanish			362	0.192	0.0857
Vogl S	2015	25775139	European	European			283	0.118	0.081
Hatta FHM	2015	25977991	European	Swedish			148	0.108	0.125
Abohelaika S	2015	26010205	European	British		Warfarin treated patients	152	0.1612	0.0691
Hasunuma T	2016	26774055	European	Caucasian			30	0.1167	0.0667
Guevara N	2017	28820457	European	Uruguayan Caucasian		Epilepsy patients	50	0.13	0.04
Sullivan-Klose TH	1996	8873220	European	European American			100	0.08	0.06
Yasar U	1999	9920790	European	Swedish			430	0.107	0.074
Martinez C	2005	15606441	European	Spanish			355	0.19	0.1
Gaikovitch EA	2003	12879168	European	Russian	Voronezh region		290	0.105	0.067
McGrane IR	2016	26871369	European	Caucasian		Pediatric patients	688	0.122	0.068
Spreafico M	2003	14521618	European	Italian	North Italian	Acencoumarol treated patients	125	0.13	0.09
Halling J	2005	16025294	European	Faroese			312	0.088	0.053
Pchelina SN	2005	15617742	European	Russian			298	0.1	0.07
Wypasek E	2014	25042728	European	Slavic		Warfarin or acencoumarol treated patients	479	0.1	0.12
Korytina G	2012	25207010	European	Russian	Republic of Bashkortostan		319	0.0759	0.0902
Korytina G	2012	25207010	European	Tatar	Republic of Bashkortostan		279	0.0514	0.0543
Korytina G	2012	25207010	European	Bashkir	Republic of Bashkortostan		144	0.0614	0.0615
Chern HD	2006	16413010	European	Caucasian		Healthy controls	28	0.161	0.018
Krasniqi V	2017	28976882	European	Kosovan			234	0.1752	0.1089
Dorado P	2011	20458343	European	Spanish			327	0.16	0.08
Ivashchenko D	2013	24858991	European	Russian		Warfarin treated patients	91	0.1154	0.1099
Buzoianu AD	2012	22863573	European	Romanian	Transylvania		332	0.113	0.093
Krajciova L	2014	24750390	European	Slovak			112	0.145	0.071
Hadjipanagi D	2014	24593903	European	Greek Cypriot			148	0.162	0.1115
Vicente J	2014	24430292	European	Spanish			282	0.133	0.077
Gra O	2010	20372852	European	Russian			352	0.119	0.05
Llerena A	2004	15452553	European	Spanish			102	0.16	0.1
Garcia-Martin E	2001	11372590	European	Spanish			157	0.143	0.162
Donner KM	2009	19593208	European	Finnish		Hypertension patients	217	0.09	0.06
Gaedigk A	2001	11697742	European	Caucasian	American		325	0.15	0.07
Arvanitidis K	2007	17635181	European	Greek			283	0.129	0.0813
Sipeky C	2009	19541511	European	Hungarian			535	0.125	0.118
Bozina N	2003	12950145	European	Croatian			200	0.165	0.095
Naranjo MG	2018	30183544	European	Iberian	Spain and Portugal		1528	0.1567	0.071
Shahin MHA	2011	21228733	Near Eastern	Egyptian		Warfarin treated patients	207	0.117	0.092
Smires FZ	2013	23201087	Near Eastern	Moroccan		Acencoumarol treated patients	114	0.1096	0.0307
Ghozlan MF	2015	25699611	Near Eastern	Egyptian		Warfarin treated patients	80	0.0875	0.0438
Abdelhedi R	2015	26690534	Near Eastern	Tunisian			258	0.139	0.081
Kamal El-Din MA	2014	24797541	Near Eastern	Egyptian		Warfarin treated pediatric patients	41	0.085	0.12
El Din MS	2012	22533669	Near Eastern	Egyptian			200	0.07	0.05
Kurnik D	2012	22871975	Near Eastern	Israeli patients		Warfarin-treated cohort	210	0.126	0.112
Nakai K	2005	16111713	Near Eastern	Israeli	Ashkenazi		100	0.085	0.08
Nakai K	2005	16111713	Near Eastern	Israeli	Yementite		99	0.0505	0.0808
Nakai K	2005	16111713	Near Eastern	Israeli	Moroccan		100	0.095	0.125
Nakai K	2005	16111713	Near Eastern	Israeli	Libyan		89	0.152	0.191
Pathare AV	2012	22452429	Near Eastern	Omani			220	0.08	0.07
Scott SA	2010	20504253	Near Eastern	Ashkenazi Jews	New York		502	0.128	0.083
Djaffar-Jureidini I	2011	21651319	Near Eastern	Lebanese			161	0.112	0.096
Esmerian MO	2011	21148049	Near Eastern	Lebanese			231	0.1537	0.0736
Hashemi-Soteh SM	2012	22288731	Near Eastern	Iranian	Mazandaran		103	0.12	0.1
Poopak B	2015	26865929	Near Eastern	Iranian			115	0.1087	0.0957
Peyvandi	2002	12428110	Near Eastern	Iranian			160	0.11	0.097
Alzahrani AM	2013	23586031	Near Eastern	Arabic population in Saudi arabia		Healthy adults	131	0.133	0.023
Namazi S	2010	20637959	Near Eastern	Iranian		Warfarin treated patients	100	0.27	0.09
Scott SA	2008	18252229	Near Eastern	Ashkenazi Jews in NY			260	0.127	0.081
Scott SA	2008	18252229	Near Eastern	Sephardi Jews in NY			80	0.194	0.144
Efrati E	2010	20210733	Near Eastern	Israeli	Jewish		162	0.129	0.114
Efrati E	2010	20210733	Near Eastern	Israeli	Druze		180	0.12	0.059
Efrati E	2010	20210733	Near Eastern	Israeli	Arab Moslem		96	0.21	0.073
Kerb R	2001	11908757	Near Eastern	Turkish	South-East Anatolia		96	0.099	0.0885
Babaoglu M	2004	15197523	Near Eastern	Turkish			93	0.1	0.088
Taskin BD	2016	27182616	Near Eastern	Turkish		Warfarin treated pediatric patients and healthy controls	207	0.0966	0.1546
Razavi FE	2017	28626479	Near Eastern	Iranian	Birjand		120	0.091	0.1
Marjani A	2018	29651213	Near Eastern	Iranian	Sistani ethnic group		140	0.161	0.078
Arici M	2017	28344492	Near Eastern	Turkish			160	0.11	0.13
Zhou Y	2018	29970487	Near Eastern	Ashkenazi Jews			5076	0.136	0.085
Yousef AM	2012	22722998	Near Eastern	Jordanian			263	0.135	0.068
Azarpina N	2010	20885015	Near Eastern	Iranian	Shiraz		148	0.2534	0.098
Silan C	2012	23065265	Near Eastern	Turkish		Anticoagulant treated patients	292	0.182	0.095
Goktas MT	2015	26233334	Near Eastern	Turkish		Behcet's disease patients	52	0.125	0.087
Goktas MT	2015	26233334	Near Eastern	Turkish		Healthy controls	73	0.089	0.082
Tanira MO	2007	17167248	Near Eastern	Omani		Warfarin treated patients	189	0.074	0.029
Scott SA	2007	18240905	Near Eastern	Ashkenazi Jews	New York		250	0.14	0.086
Naranjo MG	2018	30183544	Near Eastern	Ashkenazi Jews	Argentinian		173	0.1358	0.0925
Ammar	2020		Near Eastern	Jordanian**	Arab	Healthy adults	101	0.0941	0.0842
**Current study
